# Evaluating whole genome sequencing for rare diseases in newborn screening: evidence synthesis from a series of systematic reviews

**DOI:** 10.1101/2024.09.03.24312979

**Authors:** Karoline Freeman, Jacqueline Dinnes, Bethany Shinkins, Corinna Clark, Inès Kander, Katie Scandrett, Shivashri Chockalingam, Aziza Osman, Naila Dracup, Rachel Court, Furqan Butt, Cristina Visintin, James R Bonham, David Elliman, Graham Shortland, Anne Mackie, Zosia Miedzybrodzka, Sian Morgan, Felicity Boardman, Yemisi Takwoingi, Sian Taylor-Phillips

## Abstract

**Background:** Assessment of newborn screening using whole genome sequencing (WGS) presents considerable challenges for policy advisors, not least given the logistics of simultaneously evaluating the evidence for 200 rare genetic conditions. The ‘genotype first’ approach has the potential for harms, and benefits are uncertain.

**Objective:** To assess different approaches to evaluating WGS for newborn screening to inform the development of a robust method for informing policy decisions.

**Methods:** We undertook ‘traditional’ reviews of five conditions using standard systematic review methods (considering gene penetrance, expressivity, and prevalence, the accuracy and effectiveness of WGS, and effect of earlier treatment) (search inception to November 2023), evaluated the NIH Clinical Genome Resource (ClinGen) for evidence on the five conditions, reviewed genomic studies of paediatric screening cohorts reporting penetrance for pathogenic variants (search inception to February 2024) and undertook a methodological review of economic evaluations of WGS/ whole exome sequencing (WES) (search inception to January 2024). We explored public views on evaluating WGS.

**Data sources:** MEDLINE (Ovid), Embase (Ovid), Web of Science, Science Citation Index (via Clarivate), the Cochrane Library (via Wiley), CEA registry and Econlit.

Actionability reports and scores were downloaded from the ClinGen website on 30^th^ April 2024.

**Results:** The traditional review approach identified 221 studies that either reported on the genetic spectrum of individuals with the five conditions or provided limited evidence about the benefits of earlier treatment. No evidence about penetrance and expressivity or the accuracy or effectiveness of WGS in newborns was identified. ClinGen reviews were available for four of the five conditions. The ClinGen ‘actionability’ ratings for all four conditions disagreed with the findings of our traditional reviews. Our review of 14 genomic studies of newborn screening cohorts found insufficient information to allow individual highly penetrant pathogenic variants for any condition to be identified for consideration in a screening programme. None of the 86 economic evaluations of WGS or WES were set in a screening context. Some micro-costing studies are available that could help understand the resource use and costs associated with WGS. Following a series of PPI meetings, attendees appreciated the uncertainties of WGS and suggested that a wider stakeholder perspective was needed to inform policy decisions.

**Limitations:** Although we only examined five conditions in depth, the consistency in lack of data suggests our conclusions are robust.

**Conclusions:** The traditional systematic review approach for evaluating WGS of newborns identified a paucity of high-quality evidence. Extending the review to all 200 conditions is not feasible and is unlikely to yield the level of evidence required by policy advisors. The use of existing genome resources and review of genomic studies of newborn screening cohorts were not found to be viable alternatives. The cost-effectiveness of WGS in a newborn screening context is unknown.

**Future work:** Large-scale collaborative research is required to evaluate the short- and long-term harms, benefits and economic implications of WGS for screening newborns. We propose a staged approach to evaluation considering only conditions with pathogenic variants with very high penetrance to minimise harm from overdiagnosis.

**Study registration:** The protocol for this study is registered on PROSPERO: CRD42023475529

**Funding details:** This study/project is funded by the NIHR Evidence Synthesis Programme (ESG_HTA_NIHR159928). The views expressed are those of the author(s) and not necessarily those of the NIHR or the Department of Health and Social Care.
