## Supplement 4 for "Evaluating whole genome sequencing for rare diseases in newborn screening: evidence synthesis from a series of systematic reviews"

### Sheet: Appendix 4
NIHR_HTA_ESG_NIHR159928
Evaluating whole genome sequencing for rare diseases in newborn screening: evidence synthesis from a series of systematic reviews: Supplement 4
Data extraction of 14 genomic studies included in the review of paediatric screening cohorts reporting outcomes approximating penetrance

### Sheet: Included studies
Study ID	References	Country	Aim	Study design	Test	Population characteristics, N	Exclusions, n	Number of genes and condition (groups)	Gene selection process (starting point, annotation, calling rules)	Prediction of affected status	Method of estimating Penetrance (comparison to traditional NBS, follow-up...)	Conditions identified by sequencing, gene, n (penetrance)	Comparison to conventional NBS	Additional information regarding WGS/WES/ panel testing	Sanger sequencing yes/no	Comments
Sequencing with clinical follow-up
Green 2023, Green 2022, Ceyhan-Birsoy 2019 BabySeq	Green RC, Shah N, Genetti CA, Yu T, Zettler B, Uveges MK, et al. Actionability of unanticipated monogenic disease risks in newborn genomic screening: Findings from the BabySeq Project. Am J Hum Genet. 2023;110(7):1034-45. Robert CG, Nidhi S, Casie AG, Timothy Y, Bethany Z, Talia SS, et al. Medical Evaluation of Unanticipated Monogenic Disease Risks Identified through Newborn Genomic Screening: Fi…	USA	Randomised control trial to assess the actionability of unanticipated monogenic disease risks in newborn genomic screening	Families from newborn nursery (NBN) and ICU were randomised to conventional care plus family history assessment and genetic counselling alone or with genomic sequencing (GS) at Brigham and woman's hospital. Study only reports the intervention arm.	Genomic sequencing	127 apparently healthy infants /159 healthy and critically ill newborns	NR	903 genes for 954 conditions from category A and B prioritising paediatric disorders Category A (839 genes for 884 conditions): genes included in the NGSR with definitive or strong evidence to cause a highly penetrant childhood-onset disorder (1. diseases causing symptoms at birth or in neonatal period, 2. diseasepresenting soon after birth with treatment available, 3. diseases that present durin…	Genes were selected based on a previous publication (Bell et al.) for recessive childhood diseases, genes of diseases known to the study team, genes of common newborn conditions encountered in Boston Children's Hospital NICU. Gene–disease pairs were curated by, 1. Validity of gene–disease association. Evidence that the gene has a causal role in disease was determined based on the framework releas…	NR	Stratification into to low, moderate and high penetrance categories based on literature (outcome in Ceyhan-Birsoy) ASQM score based on a modification of the ClinGen actionability semiquantitative metric (CASQM) considering severity of disease, likelihood of disease (similar to penetrance), effectiveness of intervention, and nature of the intervention (outcome in Green 2022 an 2023) Clinical follo…	n=10 Confirmed on follow-up: Category A genes Supravalvular aortic stenosis, ELN, [c.1957G>T], n=1, (moderate penetrance, mild supravalvular hypoplasia detected on follow-up ECG, management: regular cardiac follow-up, months of follow-up: 60.1, ASQM score (ASQM knowledge base score) : 11 (2)) Biotinidase deficiency, BTD, [c.44+1G>A + 1612C>T], n=1, (high penetrance, partial biotinidase deficiency…	NA	A larger study with a more diverse population will be needed to ascertain whether the distress to parents and cost to the healthcare system associated with specialty consultations and surveillance around these risks is justified Due to late onset of some of the identified conditions , the identification of variants in healthy newborns does not exclude a pathogenic role for these variants. The con…	Sanger confirmation was performed at the CLIA-accredited Mass General Brigham Laboratory for Molecular Medicine.	Participation in the first phase of this project was offered to the parents of infants born in a single urban tertiary care medical centre, and those who enrolled were more educated and of higher socio-economic status than the general population. Additionally, one adult onset condition (hereditary breast and ovarian cancer, BRAC2 [c.8297delC]) was detected with no further management plans.
Hao 2022	Hao C, Guo R, Hu X, Qi Z, Guo Q, Liu X, et al. Newborn screening with targeted sequencing: a multicenter investigation and a pilot clinical study in China. J Genet Genomics. 2022;49(1):13-9.	China	To perform rapid targeted sequencing of curated genes , to provide the evidence that targeted sequencing is feasible and cost-effective as the first-tier NBS program in clinical practice	Retrospective, single arm, multicentre study Babies were recruited from 8 Women and Children’s hospitals nationwide in China	Targeted gene panel (Newborn Screening with Targeted Sequencing (NESTS)) using stored newborn blood samples	11484 babies	NR	465 causative genes for 596 early-onset, relatively high incidence, and potentially actionable severe inherited diseases.	Genes were selected based on: genetic disorders of sick children referred to Beijing Children's Hospital, public databases such as OMIM, Human Gene Mutation Database, Genetics Home Reference. Diseases were prioritised if: 1) relatively common in China; 2) inborn errors of metabolism screened by traditional mass spectrometry test; 3) actionable disorders with serious effect on quality of life; 4) …	1) heterozygous/hemizygous pathogenic and likely pathogenic variants detected in dominant (or unknown inheritance) genes; 2) homozygous/hemizygous pathogenic and likely pathogenic variants detected in recessive (or unknown inheritance) genes; 3) two or more variants in the same recessive gene are detected, and at least one heterozygous variant is pathogenic or likely pathogenic; 4) heterozygous/h…	Clinical follow-up at children's current age (2 months - 29 months)	n=902 preliminary positive cases 488/902 lost to follow-up Confirmed on follow-up: G6PD deficiency, G6PD, n=41 Phenylketonuria,PAH, n=2 a thalassemia, HBA, n=1 a thalassemia, HBA- + G6PD deficiency, G6PD, n=4 Hearing loss, GJB2, n=1 Hearing loss, SLC26A4, n=1 Unconfirmed on follow-up: Cases with no obvious related phenotype, n=364	Traditional newborn screening was performed simultaneously Outcomes were not reported.	One case in the prospective cohort with heterozygous MMACHC pathogenic variant [c.609G>A] presented with poor feeding and metabolic acidosis, mass spectrometry showed an abnormal profile. CNV calling was performed and showed putative exon 3 deletion (NESTS cannot detect variants outside of coding regions, deletions or duplications). Diagnosis: Methylmalonic aciduria and homocystinuria type C prot…	Sanger sequencing was performed to confirm the variants when necessary.
				Prospective, single arm, single centre study Pregnant women were recruited from Shunyi Women and Children's Healthcare Hospital of Beijing Children's Hospital from 10/2018 to 06/2019	Targeted gene panel (NESTS) using dried blood spots	3923 newborns					Clinical follow-up (phone call follow up) was done at ages ranged from 24 to 28 months (February 2020 to May 2021)	n=381 preliminary positive Confirmed on clinical follow-up: Hirschsprung disease, SOX10, [c.470C>T], n=1 (symptoms: deafness and nystagmus, management: cochlear implantation) Non-syndromic hearing loss, MYO6, [c.1159C>T] , n=1 (no current clinical management) Leopard / Noonan syndrome, PTPN11, [c.1403C>T], n=1, (symptoms: Cafe-au-lait spots, no congenital heart defect or facial deformity, no curr…
Sequencing with comparison to follow-up testing
Yang 2023	Yang RL, Qian GL, Wu DW, Miao JK, Yang X, Wu BQ, et al. A multicenter prospective study of next-generation sequencing-based newborn screening for monogenic genetic diseases in China. World J Pediatr. 2023;19(7):663-73.	China	To explore regional incidences and carrier frequencies of selected congenital diseases of newborns in different regions of China	Prospective, single arm, multi centre study Random recruitement of newborns from 12 hospitals from 6 regions in China between November 2020 to November 2021	High-throughput sequencing using the NBGS panel	21,442 newborns who had undergone or would undergo MS/MS	Parents were not Chinese; the infant was older than 28 days; one of multiple pregnancies; newborns could not provide a dry blood spot; assisted pregnancies	135 genes associated with 75 neonatal inborn disorders	Selection of genes was NR. Public and commercial databases, such as OMIM, ClinVar and Human Gene Mutation Database, were used for variant annotations. Bioinformatic tools were implemented for variant interpretation, including SIFT, PolyPhen-2 and MutationTaster, and PROVEAN. Pathogenicity of variants was evaluated manually according to the American College of Medical Genetics and Genomics (ACMG) …	Positive detection was defined as: AR = 2 variants; AD = 1 variant; XLR Male = 1 variant, female = 2 variants or XLD = 1 variant. A carrier was defined as: AR = 1 variant or XLR Female = 1.	Clinical assessment (confirmatory testing, no follow-up time specified)	N=168 Confirmed on clinical assessment (n=134): Glucose-6-phosphate dehydrogen, G6PD, [c.1388G > A; c.1376G > T; c.95A > G; c.1024C > T; c.871G > A; c.392G > T; c.406C > T; c.487G > A; c.1004C > A; c.844G > C; c.517 T > C], n=102 (positive enxyme activity test) Phenylketonuria, PAH, n=11 (biochemical test positive) Non-syndromic hearing loss, GJB2, [c.176_191del, c.235del, c.508_511dup], n=7 (hea…	All newborns received conventonal NBS. Results not reported		Sanger sequencing to confirm variant-positive cases, 164/168 confirmed, 4/168 lost to follow-up
Sequencing with comparison to conventional NBS and follow-up
Bodian 2016	Bodian DL, Klein E, Iyer RK, Wong WSW, Kothiyal P, Stauffer D, et al. Utility of whole-genome sequencing for detection of newborn screening disorders in a population cohort of 1,696 neonates. Genetics in Medicine. 2016;18(3):221-30.	USA	To assess the potential of whole-genome sequencing (WGS) to replicate and augment results from conventional blood-based newborn screening (NBS)	Single arm study Neonates recruited to two research studies (Molecular Study of Preterm Birth or the First 1,000 Days of Life study) at Inova Fairfax Hospital in Virginia during 2011–2014	WGS using peripheral blood	1,696 preterm and full term neonates unselected for NBS-related disorders (potential overlap in population with Pavey 2017)	Infants lacking complete NBS and/or full follow-up test results (n=15)	163 NBS genes (including 65 genes relating to disorders screened by blood based NBS in Virginia)	List of NBS genes based on all conditions included in current NBS in the United States or in development, as annotated by the American College of Medical Genetics and Genomics and on targeted next-generation sequencing panel by Bhattacharjee et al. developed for secondary NBS testing. Mode(s) of inheritance based on manual review of Clinical Genomic Database, Online Mendelian Inheritance in Man (…	Phase of the variants was computed from the parental genomes. For recessive disorders, infants with two pathogenic or likely pathogenic high-quality variants in the same gene associated with the same condition were predicted to be affected if the two variants were unambiguously determined to be in trans. If phase could not be determined, the infants were classified as “possibly affected” for the …	Comparison to blood-based NBS with repeat screening if indicated and with clinical diagnoses extracted from the EHR (some clinical follow-up)	n=33 Confirmed: Duarte variant galactosemia, GALT [c.940A>G + c.563A>G], n=1 WGS + / NBS- (affected but not medically actionable condition - healthy) Haemoglobin SC, HEMOGLOBIN SC [c.20A>T + c.19G>A], n=1 WGS+ / NBS+ (Confirmation method: haemoglobin electrophoresis. Child is being followed clinically by a paediatric haematologist, with ongoing care for sickle cell disease - healthy) Unconfirmed:…	19/33 conditions identified by sequencing were NBS conditions 1/19 conditions was WGS+/NBS+ Haemoglobin SC, n=1 18/19 conditions were WGS+/NBS- Duarte variant galactosemia, n=1 Congenital hypothyroidism, n=15 Biotinidase deficiency, n=1 Cystic fibrosis, n=1 14/33 conditions identified by sequencing were not on NBS panel Glucose-6-phosphate dehydrogenase deficiency, n=14 3 NBS conditions were miss…	Uncertain results for 410 genes affecting 23.6% of infants. Three potentially positive WGS results were excluded by phasing with the parental genomes. 2 sequencing errors identified by comparison to parental genomes avoiding FP. Conventional NBS identified more affected neonates than WGS did (4/5 vs. 2/5). WGS complementary to conventional NBS: (I) it gave fewer false-positive results, (ii) it re…	No	Full results for 14 non-NBS G6PD cases not reported
Chen 2023	Chen T, Fan C, Huang Y, Feng J, Zhang Y, Miao J, et al. Genomic Sequencing as a First-Tier Screening Test and Outcomes of Newborn Screening. JAMA Netw Open. 2023;6(9):e2331162.	China	To evaluate the outcomes of applying gene panel sequencing as a first-tier newborn screening test	Prospective, single arm study Newborns prospectively recruited from 8 NBS centres in China from 21/02/2021 to 30/12/2021. The participants were randomly recruited along with a routine NBS program.	Targeted gene panel sequencing	29,989 newborns with DBS specimen 3-7 days after birth and parental consent	Newborns receiving blood transfusion (n NR) 388 newborns excluded due to unqualified specimens	142 related genes (128 conditions), 43/128 diseases were included in both the biochemical panel and the gene panel	Diseases were selected if they met 1 of the following criteria: (1) diseases in the current NBS program in China (2) diseases on the first national list of rare diseases in China, (3) diseases on the list of major rare diseases in Shanghai (2016 Edition) (4) diseases in the NBS program recommended by the American College of Medical Genetics and Genomics (5) treatable inherited disorders with a hi…	A genetically positive result was defined as pathogenic or likely pathogenic variants with a matching inheritance pattern. Pedigree analysis was undertaken to eliminate carriers with two variants in cis	Clinical follow-up Infants who were screen positive by either biochemical or genetic NBS were followed up by recalling back or phone calls until diagnosis or censoring on July 5, 2022. Diagnosis was based on confirmatory tests.	n=797 (16 additional sequencing positives without further analysis because lost to follow-up) 402/797 conditions confirmed by follow-up testing and follow-up to median age of 1.2 years G6PD deficiency, G6PD, n=328 Congenital hypothyroidism/isolated HTT, DUOX2, n=18 Methylmalonic acidemia, cbIC Type, MMACHC, n=5 Primary carnitine deficiency, SLC22A5, n=4 Phenylketonuria, PAH, n=3 Isobutyryl-CoA de…	DBS specimens were tested for biochemical and genetic NBS simultaneously. 445 were positive on either conventional NBS, genetic NBS or both 343/445 conditions were conventional NBS+/genetic NBS+ G6PD deficiency, G6PD, n=318 Congenital hypothyroidism/isolated HTT, DUOX2, n=10 Methylmalonic acidemia, cbIC Type, MMACHC, n=4 Primary carnitine deficiency, SLC22A5, n=4 Phenylketonuria, PAH, n=3 Isobuty…	388/29989 (1.3%) failed the quality control of genetic NBS. PPV of genetic NBS is significantly higher than biochemical NBS, except for the fluorometric assay for G6PD in female newborns. On pedigree analysis: 7/55 (12.7%) cases with 2 pathogenic variants in recessive genes were in cis Gene panels have an advantage in cost compared with whole exome or whole genome sequencing. Cost-effectiveness a…	No	Limitation: screen negatives were not proactively followed
Huang 2022	Huang X, Wu D, Zhu L, Wang W, Yang R, Yang J, et al. Application of a next-generation sequencing (NGS) panel in newborn screening efficiently identifies inborn disorders of neonates. Orphanet J Rare Dis. 2022;17(1):66.	China	To compare the accuracy of newborn genetic sequencing (NBGS) compared with conventional newborn screening (CNBS)	Retrospective, single arm study Randomly selected newborns with a negative initial conventional NBS result and newborns with a positive NBS result which received repeat MS/MS analysis born between January 2017 and December 2019 were recruited	Newborn genetic sequencing (NBGS) panel based on multiplex PCR and next generation sequencing of stored blood samples	4986 newborns	5 samples with low quality NGS data	134 genes of 74 inborn disorders with severe impact on children's health (41/74 are on conventional NBS panel)	Disorders were selected based on the Secretary's Advisory Committee on Heritable Disorders in Newborns and Children, the Wilson and Jungner criteria, consideration of the Recommended Uniform Screening Panel (RUSP) recommendation, and disease with high incidences but that cannot be screened by NBS in China. Known pathogenic variants in 134 genes were selected as targets of the panel according to o…	NR	Comparison to conventional NBS and clinical manifestation (some follow-up reported)	n=113 Confirmed by repeat MS/MS and clinical manifestation (NBS+/NGS+) n=36 Phenylketonuria, PAH, n=15, [c.1068C > A/c.505C > A]; [c.688G > A/c.688G > A]; [c.728G > A/c.728G > A]; [c.722delG/c.466G > C]; [c.1216A > G/c.8C > T]; [c.721C > T/c.721C > T]; [c.194 T > C/c.158G > A]; [c.975C > G/c.158G > A]; [c.1068C > A/c.158G > A]; [c.1162G > A/c.158G > A]; [c.331C > T/c.158G > A]; [c.728G > A/c.158G…	NGBS results were compared with conventional NBS. 56/113 conditions were NBS+ / NGS+ (including 20 not confirmed by clinical manifestation) 45/113 conditions were NBS-/NGS+ 12/113 conditions were additionally detected by NGS (not on NBS panel) including 10 without clinical manifestation	Some disorders, such as hearing loss, do not develop evident symptoms during the regular NBS time window; therefore, these disorders could not be detected readily by current NBS methods Mitochondrial disorders may not be suitable for newborn genetic screenign because mutation load in related tissues/organs is difficult to evalaute due to heteroplsmy.	No	Enriched study design
Sequencing and comparison to conventional NBS/clinical review (no follow-up)
Jian 2022	Jian M, Wang X, Sui Y, Fang M, Feng C, Huang Y, et al. A pilot study of assessing whole genome sequencing in newborn screening in unselected children in China. Clinical and Translational Medicine. 2022;12(6):e843.	China	To investigate whether screening by whole genome sequencing (WGS) in unselected newborns provides more information of potentially curable or treatable medical conditions than routine newborn screening (NBS)	Prospective single arm study Consecutive newborns from a cohort of pregnant women at three hospitals from the Huangdao District, Qingdao, China were recruited from May 2018 to December 2018	WGS	321 non-pre-selected newborns	NR	251 genes associated with 59 Mendelian disorders, 164 primary immunodeficiency diseases (PIDs) and five pharmacogenetic (PGx) genes	Genes selected following the Recommended Uniform Screening Panel and the International Union of Immunologic Societies Expert Committee for Primary Immunodeficiency (IUIS) list of genes. The clinically actionable genes were based on the Dutch Pharmacogenetics Working Group recommendation and Clinical Pharmacogenetics Implementation Consortium guideline. Each gene and its inheritance was manually r…	Pathogenic, likely pathogenic determined by mutation and whether homozygous or heterozygous Does not mention exactly how pathogenic disease were predicted Only P/LP results on inherited disorders and PGx profiling were returned in the genetic report to participants, while the VUS variants in genes related to the existing phenotype and genes with evidence of causing the specific indication, were d…	Comparison to blood-based NBS and newborn hearing screening as well as clinical assessment (no follow-up time specified)	n=7 Confirmed/clinically managed following detection: Phenylketonuria, PAH, [c.611A>G + c.842+2T>A], n=1, NBS+/WGS+ (increased level of Phe, follow-up of further clinical diagnosis confirmed classic PKU) Unconfirmed/non-symptomatic at clinical assessment Late-onset hearing loss, GJB2, [c.299_300del + c.109G>A], n=1, [c.109G>A + c.235del], n=1, NBS- / WGS+ (non-symptomatic, scheduled to undergo 6-…	Compared findings of newborn WGS with routine NBS in 312/321 newborns 1/7 conditions were NBS+/WGS+ Phenylketonuria, n=1 6/7 conditions were NBS-/WGS+ Late-onset hearing loss, n=2 Aminoglycoside-induced hearing loss, n=4 1 condition was NBS+ unconfirmed by clinical follow-up (NBS+/WGS-) Increased level of C5OH, carrier of 3-Methylcrotonyl-CoA Carboxylase Deficiency, MCCC1, n=1	The technical challenge of newborn WGS is to screen genes with high homology due to the misalignment of short-read sequencing. Therefore, the customized pipeline is needed to improve the accuracy and sensitivity of SNVs at genes with high-level homology. Cost and turnaround time of WGS is several times more than the present NBS methods. The turnaround time of newborn WGS in our study ranged from …	Sanger sequencing was performed to confirm mutations identified by WGS.	"The ACMG guideline of clinical application of genomic sequencing published in 2012 did not endorse the use of exome sequencing or genomic sequencing as a first line method for newborn screening ."
Sequencing with categorisation into pathogenic/likely pathogenic/clinical review (no follow-up)
Pavey 2017	Pavey AR, Bodian DL, Vilboux T, Khromykh A, Hauser NS, Huddleston K, et al. Utilization of genomic sequencing for population screening of immunodeficiencies in the newborn. Genet Med. 2017;19(12):1367-75.	USA	To evaluate the potential of genomic sequencing to augment current newborn screening for immunodeficiency, including identification of non–T cell disorders.	Prospective, single arm study Newborns and both parents were recruited prenatally through five obstetric clinics delivering at Inova Fairfax Medical Centre in Falls Church, Virginia from 2011 to 2014	WGS	1,349 infants only selected for willingness to take part in study (potential overlap in population with Bodian 2017)	NR	329 genes related to immunodeficiencies	Review of 363 genes related to immunodeficiencies from the Clinical Genomic Database and the International Union of Immunologic Societies Expert Committee for Primary Immunodefiency. Exclusions based on annotation no as protein coding in RefSeq database and genes with exons overlapping duplications >1kb. Variants were annotated as pathogenic, likely pathogenic, of uncertain significance, likely b…	Potential affected status was assigned to each neonate for immunodeficiency-related conditions computationally using the annotated pathogenicity of the filtered variants, the inheritance of the disorder, and the phase of the variants computed from the parental genomes. Recessive disorders: infants with two pathogenic or likely pathogenic high-quality variants in the same gene associated with the …	Categorisation into pathogenic/likely pathogenic based on review of current literature and clinical review (no follow-up reported)	n=5 Confirmed: Complement component 9 deficiency, C9, [c.577delT + c.162C>A], n=1 (pathogenic, on review: confirmatory testing by measurement of total complement levels via CH50, administration of both the unconjugated and conjugated forms of the pneumococcal and meningococcal (including serogroup B) vaccination) Unconfirmed: Familial mediterranean fever, MEFV, [c.800C>T], n=1, (pathogenic on lit…	NA	A phenotype-first approach was undertaken to identify potential missed cases. Using predefined clinical criteria based on the Jeffrey Modell Foundation’s “10 Warning Signs of Primary Immunodeficiency,” 29 children (2.2%) were determined to have clinical features possibly suggestive of immunodeficiency Assessment of variants in 29 did not identify additional likely causative variant(s) in the immu…	Sanger sequencing was performed prior to return of results to the primary care physician of the study participants.
Sequencing and categorisation into levels of penetrance based on existing literature (no follow-up)
Balciuniene 2023	Balciuniene J, Liu R, Bean L, Guo F, Nallamilli BRR, Guruju N, et al. At-Risk Genomic Findings for Pediatric-Onset Disorders From Genome Sequencing vs Medically Actionable Gene Panel in Proactive Screening of Newborns and Children. JAMA Netw Open. 2023;6(7):e2326445.	USA	To compare molecular findings from screening apparently healthy children with genome sequencing and an exome sequencing gene panel for 268 genes associated with actionable paediatric conditions	Retrospective single arm study of consecutive children referred to authors' laboratory for out-of-pocket genetic testing service: for genome sequencing between 1st March 2018 to 31st July 2022 and for exome sequencing between 1st June 2019 and 31st July 2022	Exome sequencing gene panel	329 neonates (<1 month at testing) / 606 apparently healthy children undergoing proactive genetic screening for paediatric disorders	NR	268 genes curated for association with medically actionable childhood-onset conditions	Selection of genes was not reported. Gene panel was existing gene panel Genetic Insight Panel Genome sequencing sequenced more than 22 000 genes and analyzed approximately 6000 genes associated with disease. Analysis included sequence and CNV analysis of nuclear genes and mtDNA. Regions with highly homologous or pseudogene sequences were not analyzed except for bioinformatics-assisted screening o…	Reports included clinically significant (i.e., likely pathogenic or pathogenic) heterozygous variants in genes associated with autosomal dominant conditions; hemizygous, homozygous, or 2 heterozygous likely pathogenic or pathogenic variants in genes associated with X-linked or autosomal recessive disorders; numerical and structural chromosomal abnormalities; and uniparental disomy.	Reported genotypes or disorders were stratified to low- (<20%), moderate- (20%-80%), and high-penetrance (>80%) categories based on literature.	n=4 Malignant hyperthermia, RYR1, [c.1840C>T], n=1 (moderate) Monogenic diabetes, HNF4A, [c.1198C>T], n=1 (moderate) Familial hypercholesterolemia, LDLR, [c.2416dup], n=1 (moderate) G6PD deficiency or favism, G6PD, [c.202G>A + 376A>G], n=1 (low)	NA	Genomic sequencing: 8.2% (46 of 562) of apparently healthy newborns and children at risk for childhood-onset disease, most were associated with incomplete or age-dependent penetrance and variable expressivity, almost half (46.8% [22 of 47]) were associated with high-penetrance conditions Exon sequencing (only genes associated with actionable paediatric diseases considered): 2.1% (13 of 606) child…	No	No information from clinical follow-up. Cases were reported in other age groups as follows: ES: infants: 9/268 GS: infant n=18 /203 toddler n=2/39 childhood n=2/26 adolescence: n=1/6 Study by PerkinElmer
					Genome sequencing	288 neonates / 562 apparently healthy children undergoing proactive genetic screening for paediatric disorders	NR	Approx 6000 genes but only genotypes associated with pediatric-onset conditions were reported				n=23 Biotinidase deficiency, BTD, [c.1270G>C +c.1270G>C] ,n=1 (low) Hypercholesterolemia, LDLR, [c.761A>C and c.939C>A], n=2 (moderate) Monogenic diabetes, HNF1A, [c.1135C>A], n=1, (high) Metaphyseal chondrodysplasia, COL10A1, [c.1616_1617del], n=1, (high) Cardiomyopathy, PLN, [c.116T>G], n=1, (moderate) Jansen de Vries syndrome, PPM1D, [c.1349dup], n=1 (high) Paragangliomas, SDHA, [c.1534C>T], n…	N/A		No
Sequencing and categorisation into pathogenic/likely pathogenic based on existing classification (no follow-up)
Roman 2020	Roman TS, Crowley SB, Roche MI, Foreman AKM, O'Daniel JM, Seifert BA, et al. Genomic Sequencing for Newborn Screening: Results of the NC NEXUS Project. Am J Hum Genet. 2020;107(4):596-611.	USA	To explored the possible use of exome sequencing in the context of newborn screening and to study the responses of parents to this new technology	RCT (NC NEXUS) randomising healthy newborns and children with metabolic diseases or hearing loss to either NGS-NBS result only or NGS_NBS + option to receive additional results	WES	61 healthy newborns/106 newborns with or without metabolic diseases or hearing loss Well-child cohort: newborns without positive or pending fetal abnormality test	NR	466 genes (Category 1: paediatric conditions with high medical actionability) - control arm (Additional categories not considered - intervention am: category 2: paediatric conditions with low or no medical action ability; category 3, adult conditions with high medical action ability; category 4, adult conditions with low or no medical actionability)	Gene list included categories of conditions related to NBS (e.g. metabolic, hearing loss, immunodeficiency), as well other genes previously curated by the study group. Actionability of gene-disease pairs was determined using an age-based semiquantitative metric (ASQM). Variants were prioritized based on previous classification as pathogenic (P) or likely pathogenic (LP) in a ClinVar submission, m…	Pathogenic and/or LP variants that were considered an abnormal ‘‘positive screen’’ were categorised as heterozygous P/LP variants in a gene associated with a dominant condition; two or more P/LP variants in a gene associated with a recessive condition. Variants of uncertain significance (VUS) were not returned in the NGS-NBS screen. Copy number variant analysis was not conducted.	Categorisation into pathogenic/likely pathogenic based on existing classifications	n=1 Familial hypercholesterolemia, LDLR, [c.502G>A], n=1 (pathogenic)	NA	Parental sequencing was considered where compound heterozygosity was suspected. Trio analysis is helpful for interpretation of variants in the absence of phenotypic indications for de novo and compound heterozygous variants. Disclosure of genomic findings with lower certainty with lead to an extremely high false positive rate.	No	"These challenges [costs, ethical considerations, implementation challenges] may limit broad application across the entire population, thus failing to deliver on the promise of the Human Genome Project." Gene list part of larger Newborn Genomic Sequencing in the NC NEXUS Project.
Sequencing of one condition only
Cai 2021	Cai L, Liu Y, Xu Y, Yang H, Lv L, Li Y, et al. Multi-Center in-Depth Screening of Neonatal Deafness Genes: Zhejiang, China. Front Genet. 2021;12:637096.	China	To analyse the genotypes, carrier spectrum, and frequency of deafness pathogenic/likely pathogenic variants in newborns of Zhejiang province in China.	Prospective, multi-centre study Newborns from maternal and children’s health and general hospitals in Zhejiang Province were recruited from January 2018 to December 2019	NGS using dried blood spots	5,120 newborns	NR	Screening of 159 variants of 22 deafness genes	4/22 deafness genes were selected because already on conventional screening panel (GJB2, GJB3,SLC26A, MT-RNR1). Reason for selection of 18/22 NR Variants were called using the GATK software package and a localized database based on Human Gene Mutation Database, 2020. Further annotation was obtained using data from Human Gene Mutation Database, OMIM, PubMed, Gene Reviews, dbSNP, 1000 Genomes, Proj…	NR	NGS was compared with conventional hearing screening and with 32 months clinical follow-up. Conventional hearing screening: transiently evoked otoacoustic emission (TEOAE) testing performed 48 h after birth. For those with failed hearing screening failed, a repeat TEOAE test was performed by the age of 42 days and diagnosed audiologically at the age of 3 and 6 months.	n=11 GJB2 variants: c.[109G > A] + [109G > A], n=5 c.[235delC] + [235delC], n=2 c.[109G > A] + [299_300delAT], n=1 c.[109G > A] + [299_300delAT], n=1 SLC26A4 variants: c.[1229C > T] C [1229C > T], n=1 c.[2168A > G] C [2168A > G], n=1 (3/11 failed hearing screening [NGS+/NBS+]. After 32 month follow up n=1 with moderate hearing loss, n=1 with language retardation and n= 1 with normal hearing 8/11 …	NGS was compared to conventional NBS (hearing test) 3/11 identified with NGS were conventional hearing screening positive (NGS+/hearing screening+) 8/11 identified with NGS were conventional hearing screening negative (NGS+/hearing screening-) NGS missed 4 newborns with positive conventional hearing screening test (one case received a cochlear implant with profound hearing loss at one year, but d…	Not all deafness-related variants including potentially new and rare loci were covered. Later-onset hearing disorders may have been missed because of short follow-up	Sanger sequencing was performed for secondary verification.	2 included GJB2 cases carried two variants with unknown phase (i.e. presumed compound heterozygous): c.[109G > A] + [299_300delAT c.[235delC] + [257C > G] The remaining cases were homozygous Genetic screening is not undertaken in all newborns in Zhejiang province.
Luo 2022	Luo H, Yang Y, Wang X, Xu F, Huang C, Liu D, et al. Concurrent newborn hearing and genetic screening of common hearing loss variants with bloodspot-based targeted next generation sequencing in Jiangxi province. Front Pediatr. 2022;10:1020519.	China	To explore the efficacy of combining conventional hearing screening with genetic screening in newborns in Jiangxi Province.	Prospective single arm study Newborns from Jiangxi Maternal and Child Health Hospital were recruited between April 2021 and July 2022.	Genetic screening panel	24,349 newborns	(1) samples unqualified for the genetic tests, (2) infants were lost to hearing or genetic follow-up, (3) infants underwent prenatal diagnosis with definite deafness mutations in utero.	20 sites in 4 genes (GJB2, GJB3, SLC26A4, MT-RNR1)	Panel included highly prevalent and causative genes in Chinese patients	Genetic screening results were categorized as three types: “Pass” (no screened variants), “Carrier” (one variant or combined variants), “Refer” (homozygous or compound heterozygous for GJB2 or SLC26A4; homoplasmic or heteroplasmic for MTRNR1).	Comparison to conventional hearing screening (All the enrolled newborns underwent a two-step screening approach. Each newborn was initially tested on hearing using OAE within 48-72 h after delivery. If the newborn failed the initial test, either unilaterally or bilaterally, a repeated OAE test combined with automatic auditory brainstem repose (AABR) assessment were performed by the age of 42 days…	n=205 GJB2 or SCL26A4, n=7 [c.235delC + c.235delC+, n=3 (1/3 passed two-step hearing screening) [c.235delC + c.299_300delAT], n=1 [c.919-2A > G + c.919-2A > G], n=1 [c.919-2A > G + c.2168 A > G], n=1 [c.1229 C > T + c.1975G > C], n=1 (passed two-step hearing screening) MT-RNR1, n=189 m.1095T > C homoplasmic, n=138 m.1494C > T homoplasmic, n=5 m.1555A > G heteroplasmic, n=9 m.1555A > G homoplasmic…	Comparison to concurrent conventional hearing screening 28/205 failed the 42 day repeat hearing screening test 177/205 passed the 42 day repeat hearing screening test (many with suspected late onset or drug induced hearing loss.)	Not all the genetic causes of hearing loss could be determined. Only 20 frequent variants in four common genes were genotyped in the present study. Diagnostic audiological results no available as no further follow-up. All positive samples screened were further verified by Sanger sequencing. For newborns screened as carriers of GJB2 and/or SLC26A4, the presence of a second pathogenic allele in the…	Whole coding regions sequencing of GJB2 and SLC26A4 were performed by Sanger sequencing following NGS in cases with one or two detected variants.
Ma 2024	Ma Z, Huang W, Xu J, Qiu J, Liu Y, Ye M, et al. Analysis of deafness susceptibility gene of neonates in northern Guangdong, China. Sci Rep. 2024;14(1):362.	China	To detect deafness susceptability genes using PCR hybridisation and NGS, explore the molecular epidemiological characteristics of deafness genes in neonates in northern Guangdong province, and provide a scientific basis for the accurate prevention and treatment of deafness	Prospective single arm study Neonates were recruited between January 2018 and December 2022 from the Yuebei People’s Hospital. Sequencing was undertaken without knowledge of the hearing test.	NGS using the hereditary deafness genetic test kit (BGI Genomics, China)	1907 neonates receiving NGS / 10,183 genetically tested neonates	NR	4 (GJB2, SLC26A4, mtDNA, GJB3)	The four genes are common in the Chinese population and currently screened for using PCR hybridisation. Pathogenicity of gene variants was based on the joint consensus recommendation of the American College of Medical Genetics and Genomics (ACMG) and the Clinical Genome Resource (ClinGen).	NR	Comparison to conventional hearing screening	n=17 GJB2, [c.109G>A + c.109G>A], n=5 (5/5 did not pass hearing screening) SLC26A4, [c.919-2A>G + c.919-2A>G], n=1 mtDNA, [m.1095T>C], homoplasmic, n=7 [m.1555A>G], homoplasmic, n=3 [m.1494C>T], homoplasmic, n=1	NR	Limited information on hearing loss, and other clinical features	No	No real penetrance information
Ye 2023	Ye L, Yin Y, Chen M, Gong N, Peng Y, Liu H, et al. Combined genetic screening and traditional newborn screening to improve the screening efficiency of congenital hypothyroidism. Front Pediatr. 2023;11:1185802.	China	To apply combined congenital hypothyroidism (CH) screening using biochemical detection and related genes as a modified means for early detection and intervention of CH.	Prospective, single arm, single centre study Neonates were recruited from Women and Children’ Hospital of Chongqing Medical University from January to December 2021.	High throughput gene panel sequencing	3,158 newborns who accepted the newborn screening and genetic screening	NR	13 genes (DUOX2, DUOXA2, TSHR, NKX2-1, NKX2-5, FOXE1, PAX8, GLIS3, TG, TPO, SLC5A5, SLC26A4, IYD	Performed a search of internal databases, dbSNP, ESP6500, gnomAD, and other population databases to annotate variants. Prediction software was used to predict pathogenesis of variants. Searched the HGMD, PubMed, Clinvar, and other databases and literature related to the variation. Variants were analysed following the basic criteria from American College of Medical Genetics (ACMG) guideline	NR	Clinical follow-up 2-3 monthly within first year and 3-4 monthly from age 1-3	n=10 Thyroid dyshormonogenesis, DUOX2, n=10 (Following diagnosis, all children were given L-T4 (levothyroxine sodium) therapy, and thyroid function was checked after one month of treatment. Clinical follow-up to CH or Hyper-TSH-emia (HT)) [c.3516_3531delGTCCAAGCTTCCCCAG + c.2635G > A, n=1 (CH) [c.1588A > T + c.1588A > T], n=1 (CH) [c.4537G > C + c.959T > C], n=1 (CH) [c.4537G > C + c.2654G > T], …	Biochemical screening and genetic screening were performed simultaneously. 8/10 patients were traditional NBS+/genetic NBS+ 2/10 patients were traditional NBS-/genetic NBS+ 8 patients were missed by genetic NBS (traditional NBS+/genetic NBS-) Sensitivity of combined screening was 100%	With clinical diagnosis as the reference standard, the sensitivity of traditional NBS and genetic screening was 88.9% and 55.6%, respectively. But the sensitivity of combined screening was 100% Genetic screening could be used as a supplementary diagnostic method for traditional NBS.	No

### Sheet: Abbreviations
	ACAD8	Isobutyryl-CoA dehydrogenase deficiency
	ACADS	Short chain acyl-CoA dehydrogenase deficiency
	AIRE	Autoimmune polyendocrinopathy
	ATP7B	Wilson Disease
	COL10A1	Metaphyseal chondrodysplasia
	CPT2	Carnitine palmitoyltransferase II deficiency
	CYP27A1	Cerebrotendinous xanthomatosis
	DUOX2	Congenital hypothyroidism/isolated
	ELN	Supravalvular aortic stenosis
	GLRA1 mutation	hereditary hyperekplexia
	KCNQ4	Non-syndromic hearing loss
	MMACHC	Methylmalonic aciduria
	PLPVs	pathogenic or likely pathogenic variants
	PPM1D	Jansen de Vries syndrome
	SLC22A5	Primary carnitine deficiency
	SOX10	Hirschsprung disease
	VCL	Dilated cardiomyopathy
	VUS	Variant of uncertain significance
	AABR	automatic auditory brainstem repose
	ABCD1	X-linked adrenoleukodystrophy
	ACADM	Medium-chain acyl-coenzyme A dehydrogenase deficiency
	ACADSB	2-Methylbutyryl-CoA dehydrogenase deficiency
	ACMG	American College of Medical Genetics and Genomics
	AD	Autosomal Dominant
	AIRE	Autoimmune polyendocrinopathy
	ALPL	Hypophosphatasia
	ANK1	Spherocytosis
	AR	Autosomal Recessive
	ASQM	age-based semiquantitative metric
	ATP7B	Wilson disease
	BTD	Biotinidase deficiency
	C9	Complement component deficiency
	CADD	Combined Annotation Dependent Depletion
	CASQM	semiquantitative metric
	CD46	Atypical haemolytic-uremic syndrome
	CFTR	Cystic fibrosis
	CH	congenital hypothyroidism
	CNBS	conventional newborn screening
	CNV	Copy number variation
	CYP21A2	Congenital adrenal hyperplasia
	CYP27A1	Cerebrotendinous xanthomatosis
	DBS	Dried blood spot
	dbSNP	Single Nucleotide Polymorphism Database
	DBT	Maple syrup urine disease type II
	DMD	Duchenne/Becker Muscular Dystrophy
	DUOX2	Congenital hypothyroidism/isolated
	DUOXAS2	Congenital hypothyroidism/isolated
	F9	Hemophilia B
	FP	False positive
	G6PC	Glycogen Storage Disease Type Ia
	G6PD	G6PD deficiency
	GAA	Glycogen storage disease
	GALC	Krabbe Disease
	GALT	Duarte variant galactosemia
	GCDH	Glutaric Acidemia Type 1
	GJB2	Hearing loss
	GLA	Fabry Disease
	gnomAD	Genome Aggregation Database
	GS	Genomic sequencing
	HADHB mutation	long-chain 3-hydroxyacyl-CoA dehydrogenase deficiency
	HBA	a thalassemia
	HBB	β-Thalassemia
	HNF1A	Monogenic diabetes
	HT	Hyper-TSH-emia
	HTT	Congenital hypothyroidism/isolated
	ICU	Intensive care unit
	IDS	Mucopolysaccharidosis, IDS
	LCHADD	Long-chain 3-hydroxyacyl-CoA dehydrogenase deficiency
	LDLR	Familial hypercholesterolemia
	LOF	loss of function
	LP	Likely pathogenic
	MCCC1	Carboxylase Deficiency
	MEFV	Familial mediterranean fever
	MLPA	Multiplex ligation-dependent probe amplification
	MMAA	Methylmalonic acidemia, cbIA type
	MMACHC	Methylmalonic acidemia
	MS	Mass spectrometry
	mtDNA	Mitochondrial DNA
	MT-RNR1	Aminoglycoside-induced hearing loss
	MT-TL1	Mitochondrial encephalomyopathy
	MT-TS1	Mitochondrial disease
	MYBPC3	Hypertrophic cardiomyopathy
	MYO6	Non-syndromic hearing loss
	NBGS	newborn genetic sequencing
	NBS	Newborn blood spot
	NBU	Newborn nursery
	NC NEXUS	Newborn Exome Sequencing for Universal Screening
	NCBI	National Center for Biotechnology Information
	NESTS	Newborn Screening with Targeted Sequencing
	NGBS	Newborn genetic screening
	NGS	Newborn genetic screening
	NGSR	Newborn genomic sequencing report
	NICU	Neonatal intensive care unit
	NKX2-5	Congenital hypothyroidism
	NLRP12	Familial cold auto inflammatory syndrome 2
	NR	Not reported
	NUDT15	Poor metabolism of thiopurines 2
	OMIM	Online Mendelian Inheritance in Man
	OTCD	Ornithine transcarbamylase deficiency
	P	Pathogenic
	PAH	Phenylketonuria
	PCR	polymerase chain reaction
	PGx	pharmacogenetic genes
	PHEX	X-linked Hypophosphatemia
	PIDs	primary immunodeficiency diseases
	PKU	Phenylketonuria
	PLN	Cardiomyopathy
	PolyPhen-2	Polymorphism Phenotyping v2
	POX	Hyperprolinemia type I
	PROP1	Congenital hypothyroidism/isolated
	PROVEAN	Protein Variation Effect Analyzer
	PTPN11	Leopard / Noonan syndrome
	PTS	Tetrahydrobiopterin deficiency
	qPCR	real-time quantitative PCR
	RB1	Retinoblastoma
	RCT	Randomized control trial
	RefSeq	Reference Sequence Database
	RUSP	Recommended Uniform Screening Panel
	SCN1A	Early Infantile Epileptic Encephalopathy 6
	SDHA	Paragangliomas
	SIFT	Sorting intolerant from tolerant
	SLC22A5	Primary carnitine deficiency
	SLC25A13	Citrin deficiency
	SLC26A4	Hearing loss
	SMA	spinal muscular atrophy
	SMN1	Spinal muscular atrophy
	SMN2	Spinal muscular atrophy
	SMPD1	Niemann-Pic k Disease, type A/B
	SPTA1	Hereditary elliptocytosis
	TEOAE	transiently evoked otoacoustic emission
	TINF2	Dyskeratosis congenita 3
	TNFRSF13B	Common variable immunodeficiency
	TSC1	Tuberous Sclerosis 1
	TSH	Thyroid stimulating hormone
	TSHR	Congenital hypothyroidism/isolated
	TTN	Dilated cardiomyopathy
	VUS	Variant of uncertain significance
	WGS	Whole genome sequencing
